# Natural and cryptic peptides dominate the immunopeptidome of atypical teratoid rhabdoid tumors

**DOI:** 10.1101/2021.06.11.21258679

**Authors:** Ana Marcu, Andreas Schlosser, Anne Keupp, Nico Trautwein, Pascal Johann, Matthias Wölfl, Johanna Lager, Camelia Monoranu, Juliane Sarah Walz, Lisa M. Henkel, Jürgen Krauß, Martin Ebinger, Martin Schuhmann, Ulrich Thomale, Torsten Pietsch, Erdwine Klinker, Paul G. Schlegel, Florian Oyen, Yair Reisner, Hans-Georg Rammensee, Matthias Eyrich

## Abstract

Atypical teratoid/rhabdoid tumors (AT/RT) are highly aggressive CNS-tumors of infancy and early childhood. Hallmark is the surprisingly simple genome with inactivating mutations or deletions in the SMARCB1 gene as the oncogenic driver. Nevertheless, AT/RTs are infiltrated by immune cells and even clonally expanded T cells. However, it is unclear, which epitopes T-cells might recognize on AT/RT cells. Here, we report a comprehensive MS-based analysis of naturally presented HLA-class-I and class-II ligands on 23 AT/RTs. Comparative HLA ligandome analysis of the HLA-ligandome revealed 55 class-I and 139 class-II tumor-exclusive peptides. No peptide originated from the SMARCB1-region. In addition, 61 HLA-class I tumor-exclusive peptide sequences derived from non-canonically translated proteins. Combination of peptides from natural and cryptic class I and class II origin gave optimal representation of tumor cell compartments. Substantial overlap existed with the cryptic immunopeptidome of glioblastomas but no concordance was found with extracranial tumors. More than 80% of AT/RT-exclusive peptides were able to successfully prime CD8^+^ T-cells, whereas naturally occurring memory responses in AT/RT-patients could only be detected for class-II epitopes. Interestingly, >50% of AT/RT-exclusive class-II ligands were also recognized by T-cells from glioblastoma patients but not from healthy donors. These findings highlight that AT/RTs, potentially paradigmatic for other pediatric tumors with a low mutational load, present a variety of highly immunogenic HLA-class-I and class-II peptides from canonical as well as non-canonical protein sources. Inclusion of such cryptic peptides into therapeutic vaccines would enable an optimized mapping of the tumor cell surface, thereby reducing the likelihood of immune evasion.

**One Sentence Summary:** The HLA-ligandome of atpyical teratoid-rhabdoid tumors contains immunogenic, tumor-exclusive peptides derived from natural and cryptic source proteins.
