## supplementary table 5 for "Natural and cryptic peptides dominate the immunopeptidome of atypical teratoid rhabdoid tumors"

### Sheet: BP
supplementary Table 5: Results of the DAVID 6.8 database search regarding biological process (BP)
Ligandom_MHC_I (n=53)	Term	Count	%	PValue	Genes	List Total	Pop Hits	Pop Total	Fold Enrichment	Bonferroni	Benjamini	FDR
GOTERM_BP_DIRECT	GO:0007218~neuropeptide signaling pathway	3	5.7	0.0240871	A0A024RB47_HUMAN, H3BT17_HUMAN, Q2UVB8_HUMAN, Q8IXB0_HUMAN, OPRX_HUMAN, NPW_HUMAN, H3BT42_HUMAN, A0A024RB36_HUMAN, A0A0G2JQE4_HUMAN, Q334E7_HUMAN, Q6FGM5_HUMAN, A0A024RB97_HUMAN, TKNK_HUMAN	41	101	16792	12.2	0.998191	0.9981908854349729	27
GOTERM_BP_DIRECT	GO:0002042~cell migration involved in sprouting angiogenesis	2	3.8	0.035156	B4DH80_HUMAN, D9ZGF5_HUMAN, A0A087WUF6_HUMAN, FGF2_HUMAN, EGR3_HUMAN, E5RIM5_HUMAN	41	15	16792	54.6	0.999906	0.9902905732822685	37
GOTERM_BP_DIRECT	GO:0045776~negative regulation of blood pressure	2	3.8	0.0691059	V5KA96_HUMAN, S5TLS4_HUMAN, F8W187_HUMAN, Q8IXB0_HUMAN, F8W908_HUMAN, OPRX_HUMAN, Q9BYY6_HUMAN, A0A0G2JQE4_HUMAN, CNR1_HUMAN, Q6FGM5_HUMAN	41	30	16792	27.3	1	0.9979343514092371	61
Ligandom_MHC_II (n=123)	Term	Count	%	PValue	Genes	List Total	Pop Hits	Pop Total	Fold Enrichment	Bonferroni	Benjamini	FDR
GOTERM_BP_DIRECT	GO:0030154~cell differentiation	7	5.7	0.06005291040348159	KIF2A_HUMAN, CFA54_HUMAN, KAZD1_HUMAN, D6RD93_HUMAN, H0YIB5_HUMAN, Q6FHL8_HUMAN, Q53SE7_HUMAN, MCH_HUMAN, B0AZS5_HUMAN, GMCL1_HUMAN, H0Y8H2_HUMAN, A0A0A0MTQ3_HUMAN, D6R9M0_HUMAN, Q5M8T4_HUMAN, CTGF_HUMAN, L8EBD0_HUMAN, PRC2A_HUMAN	102	462	16792	2.5	1.0	0.9994833024583092	60
GOTERM_BP_DIRECT	GO:0035556~intracellular signal transduction	6	4.9	0.0958340652324683	D6REZ8_HUMAN, K7ELE0_HUMAN, F2Z3C5_HUMAN, Q53RV1_HUMAN, Q6FHL8_HUMAN, D6RJG4_HUMAN, D6RC84_HUMAN, Q6Q622_HUMAN, D6RBD4_HUMAN, A8K602_HUMAN, D6RAU1_HUMAN, V9GY95_HUMAN, J3KRP7_HUMAN, F2Z2H9_HUMAN, H7C5Z0_HUMAN, A0N0P2_HUMAN, D6RD31_HUMAN, Q4TT70_HUMAN, Q5M8T4_HUMAN, ASB16_HUMAN, D6RAN5_HUMAN, KPCZ_HUMAN, F8WBC3_HUMAN, RGS11_HUMAN, CD80_HUMAN, D6RCN4_HUMAN, D6RG01_HUMAN, B3KMM5_HUMAN, Q147X6_HUMAN,…	102	403	16792	2.5	1.0	0.9962865029633587	77
GOTERM_BP_DIRECT	GO:0007268~chemical synaptic transmission	5	4.1	0.056875200093079926	PDYN_HUMAN, A0A0S2Z4F8_HUMAN, D6R9Z0_HUMAN, Q2YEM6_HUMAN, D6RDX5_HUMAN, D6REK8_HUMAN, MCH_HUMAN, RAPSN_HUMAN, A0A0S2Z4A6_HUMAN, L8EBB2_HUMAN, A0A0S2Z4F7_HUMAN, LRFN3_HUMAN, D6RBV7_HUMAN, F8W7L6_HUMAN, D6RFM6_HUMAN, GRIA2_HUMAN, G8HBB1_HUMAN, E9PK11_HUMAN, E9PJP9_HUMAN, A0A0S2Z4A2_HUMAN, A0A0S2Z4M9_HUMAN, Q2YEL0_HUMAN, H0Y972_HUMAN	102	240	16792	3.4	0.9999999999999997	0.99986955124136	58
GOTERM_BP_DIRECT	GO:0035690~cellular response to drug	3	2.4	0.06480435989023539	C9JWV2_HUMAN, B3KVV5_HUMAN, NKX31_HUMAN, B5BUQ8_HUMAN, C9JVK0_HUMAN, C9JSC2_HUMAN, ACER2_HUMAN, IL1B_HUMAN	102	69	16792	7.2	1.0	0.9989113158952421	63
GOTERM_BP_DIRECT	GO:0001558~regulation of cell growth	3	2.4	0.0837104105231094	NOV_HUMAN, KAZD1_HUMAN, B3FHX2_HUMAN, Q6FHL8_HUMAN, Q5M8T4_HUMAN, CTGF_HUMAN, A0A024R9J4_HUMAN	102	80	16792	6.2	1.0	0.9987403454560674	73
GOTERM_BP_DIRECT	GO:0006890~retrograde vesicle-mediated transport, Golgi to ER	3	2.4	0.08731038109969944	B4DJ94_HUMAN, KIF2A_HUMAN, A0A0G2JNU9_HUMAN, ATP9B_HUMAN, Q7Z6L4_HUMAN, K7EII3_HUMAN, H0Y8H2_HUMAN, K7ERE0_HUMAN, F6XUP2_HUMAN, Q7Z3J4_HUMAN, K7EQ39_HUMAN, C9JFF0_HUMAN, Q69YZ7_HUMAN, D6RD93_HUMAN, K7EJS3_HUMAN, K7EPH4_HUMAN, B0AZS5_HUMAN, K7EQQ5_HUMAN, A0A0J9YYD2_HUMAN, D6R9M0_HUMAN, K7EJG1_HUMAN, K7ES39_HUMAN, KI26A_HUMAN, K7EL57_HUMAN, K7EJP9_HUMAN, B3KSI8_HUMAN	102	82	16792	6	1.0	0.9979752095745732	74
GOTERM_BP_DIRECT	GO:0006919~activation of cysteine-type endopeptidase activity involved in apoptotic process	3	2.4	0.0891276621353322	B3KVV5_HUMAN, Q53QM7_HUMAN, NKX31_HUMAN, BOK_HUMAN, Q9UL32_HUMAN, ACER2_HUMAN, Q53NU8_HUMAN, A0A024R4A8_HUMAN	102	83	16792	6	1.0	0.9966668561281682	75
GOTERM_BP_DIRECT	GO:0060355~positive regulation of cell adhesion molecule production	2	1.6	0.023844991064866185	C9JWV2_HUMAN, COL12_HUMAN, B5BUQ8_HUMAN, C9JVK0_HUMAN, C9JSC2_HUMAN, IL1B_HUMAN	102	4	16792	82.3	0.9999996055618382	0.9999996055618382	30
GOTERM_BP_DIRECT	GO:0060294~cilium movement involved in cell motility	2	1.6	0.0355554987032056	H7C506_HUMAN, CFA54_HUMAN, A0A140VJI6_HUMAN, DYH1_HUMAN, H0YIB5_HUMAN, H7C563_HUMAN, A0A0A0MTQ3_HUMAN	102	6	16792	54.9	0.999999999752603	0.9999842711406549	41
GOTERM_BP_DIRECT	GO:0046512~sphingosine biosynthetic process	2	1.6	0.04712689488287563	A0A024QZH5_HUMAN, B3KVV5_HUMAN, A0A075B7A1_HUMAN, E9PCV4_HUMAN, M0R0E9_HUMAN, M0R344_HUMAN, B3KV83_HUMAN, ACER2_HUMAN, SPHK2_HUMAN, E7ET12_HUMAN, M0QXX5_HUMAN, M0QZP3_HUMAN	102	8	16792	41.2	0.999999999999845	0.9999462792069745	51
GOTERM_BP_DIRECT	GO:0045086~positive regulation of interleukin-2 biosynthetic process	2	1.6	0.06985887861320138	C9JWV2_HUMAN, A0N0P2_HUMAN, B5BUQ8_HUMAN, C9JVK0_HUMAN, C9JSC2_HUMAN, IL1B_HUMAN, CD80_HUMAN	102	12	16792	27.4	1.0	0.9982021085757878	66
Neoantigenic (n=357)	Term	Count	%	PValue		List Total	Pop Hits	Pop Total	Fold Enrichment	Bonferroni	Benjamini	FDR
GOTERM_BP_DIRECT	GO:0043547~positive regulation of GTPase activity	21	5.9	0.0034650114269085142		305	565	16792	2	0.9964609335895958	0.37520042418765676	5.7
GOTERM_BP_DIRECT	GO:0007155~cell adhesion	19	5.3	0.0018415992935701514		305	459	16792	2.3	0.9500733884579087	0.31247022419507453	3
GOTERM_BP_DIRECT	GO:0006955~immune response	14	3.9	0.043239300486407804					1.8			52
GOTERM_BP_DIRECT	GO:0035556~intracellular signal transduction	13	3.6	0.06373669621076841		305	403	16792	1.8	1.0	0.944657581415004	67
GOTERM_BP_DIRECT	GO:0019882~antigen processing and presentation	11	3.1	4.64359e+08					11			7.8e-05
GOTERM_BP_DIRECT	GO:0060333~interferon-gamma-mediated signaling pathway	11	3.1	5.67695e+08					8.5			0.00095
GOTERM_BP_DIRECT	GO:0007268~chemical synaptic transmission	11	3.1	0.012299544483566663		305	240	16792	2.5	0.9999999981775186	0.6938590969397945	19
GOTERM_BP_DIRECT	GO:0007411~axon guidance	10	2.8	0.0024725123654515905		305	159	16792	3.5	0.9821416383552347	0.3313726129810961	4.1
GOTERM_BP_DIRECT	GO:0098609~cell-cell adhesion	10	2.8	0.0587319363652487		305	271	16792	2	1.0	0.939910841105535	64
GOTERM_BP_DIRECT	GO:0016032~viral process	10	2.8	0.09434397676693267					1.8			81
GOTERM_BP_DIRECT	GO:0019886~antigen processing and presentation of exogenous peptide antigen via MHC class II	9	2.5	2.62365e+11					5.4			0.44
GOTERM_BP_DIRECT	GO:0006974~cellular response to DNA damage stimulus	9	2.5	0.03588776788404723		305	208	16792	2.4	1.0	0.9071763487595453	46
GOTERM_BP_DIRECT	GO:0030198~extracellular matrix organization	8	2.2	0.06601216855348338		305	196	16792	2.2	1.0	0.9461833910486355	68
GOTERM_BP_DIRECT	GO:0034220~ion transmembrane transport	8	2.2	0.08752619944346782		305	210	16792	2.1	1.0	0.9686832855575697	78
GOTERM_BP_DIRECT	GO:0002504~antigen processing and presentation of peptide or polysaccharide antigen via MHC class II	7	2	3.50658e+08					22.7			0.00059
GOTERM_BP_DIRECT	GO:0050852~T cell receptor signaling pathway	7	2	0.05261388924891467					2.6			60
GOTERM_BP_DIRECT	GO:0031295~T cell costimulation	6	1.7	0.013561100832644854					4.2			20
GOTERM_BP_DIRECT	GO:0046718~viral entry into host cell	6	1.7	0.015001930074262187		305	80	16792	4.1	0.9999999999788199	0.7257120752093111	22
GOTERM_BP_DIRECT	GO:0007160~cell-matrix adhesion	6	1.7	0.02374104906786312		305	90	16792	3.7	1.0	0.830659529023904	33
GOTERM_BP_DIRECT	GO:0002576~platelet degranulation	6	1.7	0.03924625461791453		305	103	16792	3.2	1.0	0.9102857997093501	49
GOTERM_BP_DIRECT	GO:0031047~gene silencing by RNA	6	1.7	0.0512650861742526		305	111	16792	3	1.0	0.9310277534754177	59
GOTERM_BP_DIRECT	GO:0016925~protein sumoylation	6	1.7	0.06154567912075209		305	117	16792	2.8	1.0	0.9432464004965673	66
GOTERM_BP_DIRECT	GO:1900034~regulation of cellular response to heat	5	1.4	0.04707719276812823		305	75	16792	3.7	1.0	0.9267296099525788	55
GOTERM_BP_DIRECT	GO:0002455~humoral immune response mediated by circulating immunoglobulin	4	1.1	1.94839e+12					31.5			0.33
GOTERM_BP_DIRECT	GO:0016045~detection of bacterium	4	1.1	0.001468582207930917					16.9			2.4
GOTERM_BP_DIRECT	GO:0021591~ventricular system development	4	1.1	0.0018441918539486618		305	14	16792	15.7	0.9502837982069501	0.28358208404726715	3
GOTERM_BP_DIRECT	GO:0061512~protein localization to cilium	4	1.1	0.003918661144805223		305	18	16792	12.2	0.9983120830481128	0.38804524532483475	6.4
GOTERM_BP_DIRECT	GO:0030534~adult behavior	4	1.1	0.011224424264848105		305	26	16792	8.5	0.9999999893116859	0.6824538690343958	17
GOTERM_BP_DIRECT	GO:0051017~actin filament bundle assembly	4	1.1	0.016623379893134588		305	30	16792	7.3	0.9999999999985462	0.7440670890619563	25
GOTERM_BP_DIRECT	GO:0002474~antigen processing and presentation of peptide antigen via MHC class I	4	1.1	0.016623379893134588					7.3			25
GOTERM_BP_DIRECT	GO:0050714~positive regulation of protein secretion	4	1.1	0.0270123413776413		305	36	16792	6.1	1.0	0.855708728905377	37
GOTERM_BP_DIRECT	GO:0070527~platelet aggregation	4	1.1	0.03777190090785234		305	41	16792	5.4	1.0	0.910001755287794	48
GOTERM_BP_DIRECT	GO:0032729~positive regulation of interferon-gamma production	4	1.1	0.05039350514771874					4.8			58
GOTERM_BP_DIRECT	GO:0006749~glutathione metabolic process	4	1.1	0.08085699018279396		305	56	16792	3.9	1.0	0.964695758668977	76
GOTERM_BP_DIRECT	GO:0016266~O-glycan processing	4	1.1	0.09482000721677343		305	60	16792	3.7	1.0	0.9704420437858469	81
GOTERM_BP_DIRECT	GO:0007416~synapse assembly	4	1.1	0.09845569860080688		305	61	16792	3.6	1.0	0.9722831254863548	82
GOTERM_BP_DIRECT	GO:0002486~antigen processing and presentation of endogenous peptide antigen via MHC class I via ER pathway, TAP-independent	3	0.8	9.68321e+11					55.1			1.6
GOTERM_BP_DIRECT	GO:0002381~immunoglobulin production involved in immunoglobulin mediated immune response	3	0.8	0.0031509599710449086					33			5.2
GOTERM_BP_DIRECT	GO:0048739~cardiac muscle fiber development	3	0.8	0.008510925938979433		305	8	16792	20.6	0.999999079171676	0.6294303008140916	13
GOTERM_BP_DIRECT	GO:0002480~antigen processing and presentation of exogenous peptide antigen via MHC class I, TAP-independent	3	0.8	0.01081257040118336					18.4			17
GOTERM_BP_DIRECT	GO:0042088~T-helper 1 type immune response	3	0.8	0.019126732171732996					13.8			28
GOTERM_BP_DIRECT	GO:0061028~establishment of endothelial barrier	3	0.8	0.03316524959916457		305	16	16792	10.3	1.0	0.8982311077546851	43
GOTERM_BP_DIRECT	GO:0035904~aorta development	3	0.8	0.041299435136680655		305	18	16792	9.2	1.0	0.9136415834651044	51
GOTERM_BP_DIRECT	GO:0030705~cytoskeleton-dependent intracellular transport	3	0.8	0.041299435136680655		305	18	16792	9.2	1.0	0.9136415834651044	51
GOTERM_BP_DIRECT	GO:0060976~coronary vasculature development	3	0.8	0.07460298572582216		305	25	16792	6.6	1.0	0.9572203705037678	73
GOTERM_BP_DIRECT	GO:0032689~negative regulation of interferon-gamma production	3	0.8	0.09077882560266338					5.9			80
GOTERM_BP_DIRECT	GO:0044406~adhesion of symbiont to host	2	0.6	0.05333737997651031		305	3	16792	36.7	1.0	0.9272937361585751	60
GOTERM_BP_DIRECT	GO:0018076~N-terminal peptidyl-lysine acetylation	2	0.6	0.05333737997651031		305	3	16792	36.7	1.0	0.9272937361585751	60
GOTERM_BP_DIRECT	GO:2001179~regulation of interleukin-10 secretion	2	0.6	0.05333737997651031					36.7			60
GOTERM_BP_DIRECT	GO:0032673~regulation of interleukin-4 production	2	0.6	0.0704786889605173					27.5			71
GOTERM_BP_DIRECT	GO:0021891~olfactory bulb interneuron development	2	0.6	0.0704786889605173		305	4	16792	27.5	1.0	0.9525037736258841	71
GOTERM_BP_DIRECT	GO:0000320~re-entry into mitotic cell cycle	2	0.6	0.0704786889605173		305	4	16792	27.5	1.0	0.9525037736258841	71
GOTERM_BP_DIRECT	GO:0019344~cysteine biosynthetic process	2	0.6	0.0704786889605173		305	4	16792	27.5	1.0	0.9525037736258841	71
GOTERM_BP_DIRECT	GO:0042270~protection from natural killer cell mediated cytotoxicity	2	0.6	0.08731062120496107					22			78
GOTERM_BP_DIRECT	GO:0045636~positive regulation of melanocyte differentiation	2	0.6	0.08731062120496107		305	5	16792	22	1.0	0.9708973087048663	78
GOTERM_BP_DIRECT	GO:0022614~membrane to membrane docking	2	0.6	0.08731062120496107		305	5	16792	22	1.0	0.9708973087048663	78
GOTERM_BP_DIRECT	GO:1902966~positive regulation of protein localization to early endosome	2	0.6	0.08731062120496107		305	5	16792	22	1.0	0.9708973087048663	78
GOTERM_BP_DIRECT	GO:0002503~peptide antigen assembly with MHC class II protein complex	2	0.6	0.08731062120496107					22			78
GOTERM_BP_DIRECT	GO:1901727~positive regulation of histone deacetylase activity	2	0.6	0.08731062120496107		305	5	16792	22	1.0	0.9708973087048663	78
Cryptic (n=67)	Term	Count	%	PValue	Genes	List Total	Pop Hits	Pop Total	Fold Enrichment	Bonferroni	Benjamini	FDR
GOTERM_BP_DIRECT	GO:0007155~cell adhesion	5	7.5	0.0813757001503804		61	459	16792	3	0.9999999999999994	0.9468887253545349	70
GOTERM_BP_DIRECT	GO:0018108~peptidyl-tyrosine phosphorylation	4	6	0.017380969671622157		61	153	16792	7.2	0.9993084144707021	0.9737019862100201	22
GOTERM_BP_DIRECT	GO:0042127~regulation of cell proliferation	4	6	0.028467896610912796		61	185	16792	6	0.9999937666752302	0.9500333838801337	33
GOTERM_BP_DIRECT	GO:0030198~extracellular matrix organization	4	6	0.032971255676348135		61	196	16792	5.6	0.9999990935494567	0.9016236544279065	38
GOTERM_BP_DIRECT	GO:0000165~MAPK cascade	4	6	0.06716677281734207		61	262	16792	4.2	0.9999999999997058	0.9594837524074904	62
GOTERM_BP_DIRECT	GO:0043552~positive regulation of phosphatidylinositol 3-kinase activity	3	4.5	0.0054618409508471796		61	31	16792	26.6	0.8969845916115003	0.8969845916115003	7.4
GOTERM_BP_DIRECT	GO:0014068~positive regulation of phosphatidylinositol 3-kinase signaling	3	4.5	0.022609440323024203		61	65	16792	12.7	0.9999244424100827	0.9577241158728899	27
GOTERM_BP_DIRECT	GO:0014066~regulation of phosphatidylinositol 3-kinase signaling	3	4.5	0.031694932030654085		61	78	16792	10.6	0.9999984330143079	0.9309739524624759	36
GOTERM_BP_DIRECT	GO:0018105~peptidyl-serine phosphorylation	3	4.5	0.07359627157695285		61	125	16792	6.6	0.9999999999999833	0.9581001747502021	66
GOTERM_BP_DIRECT	GO:0008360~regulation of cell shape	3	4.5	0.08936091475671999		61	140	16792	5.9	1.0	0.9376397595783397	73
GOTERM_BP_DIRECT	GO:0045603~positive regulation of endothelial cell differentiation	2	3	0.03862100154727846		61	11	16792	50.1	0.9999999203342383	0.9031954079910698	42
GOTERM_BP_DIRECT	GO:0042523~positive regulation of tyrosine phosphorylation of Stat5 protein	2	3	0.05906484633307783		61	17	16792	32.4	0.9999999999893519	0.9574980223912566	57
GOTERM_BP_DIRECT	GO:0060045~positive regulation of cardiac muscle cell proliferation	2	3	0.07577433325113235		61	22	16792	25	0.9999999999999937	0.9488438063558227	67
GOTERM_BP_DIRECT	GO:0030010~establishment of cell polarity	2	3	0.08237612051648009		61	24	16792	22.9	0.9999999999999997	0.9357101278719901	70
GOTERM_BP_DIRECT	GO:0060412~ventricular septum morphogenesis	2	3	0.09867839177153546		61	29	16792	19	1.0	0.9435486938817659	77

### Sheet: CC
supplementary Table 5: Results of the DAVID 6.8 database search regarding cellular compartment (CC)
Ligandom_MHC_I n=53)	Term	Count	%	PValue	Genes	List Total	Pop Hits	Pop Total	Fold Enrichment	Bonferroni	Benjamini	FDR
GOTERM_CC_DIRECT	GO:0005737~cytoplasm	19	35.8	0.043567071784714306	A8K3F7_HUMAN, C9JQK2_HUMAN, CDKL2_HUMAN, FRPD2_HUMAN, J3KNE8_HUMAN, A0A077H155_HUMAN, B7T0V0_HUMAN, PHLA3_HUMAN, C9IY73_HUMAN, Q59FW6_HUMAN, ABC3H_HUMAN, RGS4_HUMAN, B4E1N9_HUMAN, C9JY41_HUMAN, PARM1_HUMAN, B7TQM6_HUMAN, B7TQM3_HUMAN, Q0P5U8_HUMAN, A0A0U1RR08_HUMAN, A0A140VJG1_HUMAN, Q7Z656_HUMAN, B7TQM4_HUMAN, B7TQM8_HUMAN, GCSAM_HUMAN, E9PLM8_HUMAN, E9PRG5_HUMAN, ELL2_HUMAN, H0Y8G1_HUMAN, ELMD1…	44	5222	18224	1.5	0.9339419576604084	0.9339419576604084	36.1
Ligandom_MHC_II (n=123)	Term	Count	%	PValue	Genes	List Total	Pop Hits	Pop Total	Fold Enrichment	Bonferroni	Benjamini	FDR
GOTERM_CC_DIRECT	GO:0005886~plasma membrane	34	27.6	0.06844827792764846	Q86XB2_HUMAN, Q05C42_HUMAN, UBAC1_HUMAN, K7EII3_HUMAN, RAPSN_HUMAN, A0A0S2Z4F7_HUMAN, D6RAU1_HUMAN, E7ENT5_HUMAN, J3KRP7_HUMAN, Q5CAJ2_HUMAN, COL12_HUMAN, FANCG_HUMAN, D6RD31_HUMAN, Q5M8T4_HUMAN, D6RAN5_HUMAN, A0A140VK64_HUMAN, KPCZ_HUMAN, K7EQ39_HUMAN, Q5U058_HUMAN, C9JZZ1_HUMAN, S27A4_HUMAN, GRIA2_HUMAN, K7ES39_HUMAN, A0A0K2GN97_HUMAN, A0A172Q398_HUMAN, E9PJP9_HUMAN, G3V2F4_HUMAN, B3KSI8_HUMAN,…	115	4121	18224	1.3	0.9999881664327797	0.8965755699130898	58
GOTERM_CC_DIRECT	GO:0005576~extracellular region	16	13	0.07690256514022722	F8VXR5_HUMAN, B4DQH6_HUMAN, H0YHY5_HUMAN, Q2HIZ0_HUMAN, F8VRQ0_HUMAN, L0R6L1_HUMAN, B7Z625_HUMAN, S4R2X7_HUMAN, Q86VI7_HUMAN, E7EMS7_HUMAN, A0A024R0X1_HUMAN, M0R265_HUMAN, KERA_HUMAN, H7BZ95_HUMAN, KLK13_HUMAN, Q5M8T4_HUMAN, A3EZ84_HUMAN, F8W1A2_HUMAN, Q5BQ95_HUMAN, M0R0A5_HUMAN, C9JWV2_HUMAN, M0R0W2_HUMAN, M0R3F8_HUMAN, C9JSC2_HUMAN, Q2YEM6_HUMAN, S4R3L7_HUMAN, PROL1_HUMAN, S4R427_HUMAN, C9IYI1_…	115	1610	18224	1.6	0.9999972482621257	0.8816228598931972	62
GOTERM_CC_DIRECT	GO:0030054~cell junction	9	7.3	0.008212064554850917	D6RDX5_HUMAN, RAPSN_HUMAN, A0A0S2Z4F7_HUMAN, C9JNS8_HUMAN, D6RAU1_HUMAN, J3KRP7_HUMAN, D6RD31_HUMAN, D6RAN5_HUMAN, A0A0S2Z4M9_HUMAN, KPCZ_HUMAN, D6RCN4_HUMAN, Q5U058_HUMAN, GRIA2_HUMAN, LRAD3_HUMAN, E9PJP9_HUMAN, D6RDM0_HUMAN, Q5JRH0_HUMAN, A0A024R3T2_HUMAN, E9PR86_HUMAN, D6REZ8_HUMAN, F2Z3C5_HUMAN, A0A0S2Z4F8_HUMAN, D6R9Z0_HUMAN, D6RJG4_HUMAN, Q3B794_HUMAN, D6RC84_HUMAN, D6REK8_HUMAN, D6RBD4_HUM…	115	459	18224	3.1	0.7326923638456396	0.4829819769540328	9.5
GOTERM_CC_DIRECT	GO:0043231~intracellular membrane-bounded organelle	8	6.5	0.060982845057364427	C9J6M1_HUMAN, D6RD50_HUMAN, F5H459_HUMAN, Q5M8T4_HUMAN, F8WCG2_HUMAN, A0AVN2_HUMAN, H3BR91_HUMAN, F8WE50_HUMAN, E7EPD8_HUMAN, A8K5H3_HUMAN, C9JZZ1_HUMAN, G3V2U6_HUMAN, A0A024R6L5_HUMAN, NOV_HUMAN, H3BNH3_HUMAN, H0YJL7_HUMAN, G3V4W8_HUMAN, B3FHX2_HUMAN, G3V2F4_HUMAN, H3BTQ6_HUMAN, CTGF_HUMAN, PRC2A_HUMAN, RBNS5_HUMAN, A0A087X0C6_HUMAN, Q9BRS7_HUMAN, G3V2J6_HUMAN, TAF1C_HUMAN, Q6FHL8_HUMAN, H3BQZ8_…	115	558	18224	2.3	0.9999575610884187	0.9651190681192926	53
GOTERM_CC_DIRECT	GO:0000151~ubiquitin ligase complex	5	4.1	0.004724692526040433	A0A087X0C6_HUMAN, C9J6M1_HUMAN, K7ELE0_HUMAN, D6RFJ2_HUMAN, D6RAZ0_HUMAN, Q6Q622_HUMAN, MIB2_HUMAN, D6R9Q6_HUMAN, F2Z2L2_HUMAN, F6MDI2_HUMAN, A0A087WZ19_HUMAN, ASB16_HUMAN, F8WCG2_HUMAN, A0A087X2H0_HUMAN, A0AVN2_HUMAN, H0YAM8_HUMAN, E9PD12_HUMAN, F6MDI0_HUMAN, F6MDI4_HUMAN, GPR37_HUMAN, F6MDI1_HUMAN, Q147X6_HUMAN, F6MDI3_HUMAN, J3QLE0_HUMAN, D6RDI1_HUMAN, Q53SE7_HUMAN, C9IYG1_HUMAN, GMCL1_HUMAN, …	115	108	18224	7.3	0.5312765140906894	0.5312765140906894	5.6
GOTERM_CC_DIRECT	GO:0030666~endocytic vesicle membrane	3	2.4	0.06423374268445747	D6RFM6_HUMAN, A4D0Y1_HUMAN, GRIA2_HUMAN, G8HBB1_HUMAN, COL12_HUMAN, WASL_HUMAN, D6R9Z0_HUMAN, D6RDX5_HUMAN, D6REK8_HUMAN, H0Y972_HUMAN, D6RBV7_HUMAN, F8W7L6_HUMAN	115	66	18224	7.2	0.9999756341843274	0.929742088033412	55
GOTERM_CC_DIRECT	GO:0030141~secretory granule	3	2.4	0.0783551521094215	H0Y332_HUMAN, C9JWV2_HUMAN, C9JSC2_HUMAN, C9JVK0_HUMAN, Q3B794_HUMAN, M0R218_HUMAN, STXB5_HUMAN, Q86VI7_HUMAN, Q14DD4_HUMAN, Q5BQ99_HUMAN, B5BUQ8_HUMAN, KLK13_HUMAN, B5BUM9_HUMAN, IL1B_HUMAN, Q5JRH0_HUMAN, Q5BQ97_HUMAN, Q5BQ95_HUMAN	115	74	18224	6.4	0.9999978611715751	0.8451093738858138	63
Neoantigenic (n=357)	Term	Count	%	PValue	Genes	List Total	Pop Hits	Pop Total	Fold Enrichment	Bonferroni	Benjamini	FDR
GOTERM_CC_DIRECT	GO:0016021~integral component of membrane	115	32.2	0.00839777253914956					1.2			11
GOTERM_CC_DIRECT	GO:0005886~plasma membrane	99	27.7	0.0017344915629141945					1.3			2.3
GOTERM_CC_DIRECT	GO:0016020~membrane	63	17.6	2.71291e+11					1.6			0.37
GOTERM_CC_DIRECT	GO:0005887~integral component of plasma membrane	34	9.5	0.08228878737164072					1.3			67
GOTERM_CC_DIRECT	GO:0009986~cell surface	26	7.3	2.08462e+11					2.6			0.028
GOTERM_CC_DIRECT	GO:0000139~Golgi membrane	19	5.3	0.023696993647115815					1.8			28
GOTERM_CC_DIRECT	GO:0005765~lysosomal membrane	15	4.2	5.12241e+11					3			0.7
GOTERM_CC_DIRECT	GO:0030054~cell junction	14	3.9	0.07682308487897786		332	459	18224	1.7	0.9999999999982955	0.6617298060570849	65
GOTERM_CC_DIRECT	GO:0005913~cell-cell adherens junction	12	3.4	0.03509148222155779		332	323	18224	2	0.9999944944397523	0.45419177495333174	39
GOTERM_CC_DIRECT	GO:0016324~apical plasma membrane	10	2.8	0.0862860386666289		332	291	18224	1.9	0.9999999999999482	0.6646299852802857	69
GOTERM_CC_DIRECT	GO:0042613~MHC class II protein complex	9	2.5	2.78909e+07					22.5			3.8e-06
GOTERM_CC_DIRECT	GO:0071556~integral component of lumenal side of endoplasmic reticulum membrane	9	2.5	3.35066e+08					17			4.6e-05
GOTERM_CC_DIRECT	GO:0012507~ER to Golgi transport vesicle membrane	9	2.5	4.08426e+09					9.5			0.0056
GOTERM_CC_DIRECT	GO:0030018~Z disc	8	2.2	0.00578947670451794		332	118	18224	3.7	0.8603108852097003	0.14050515897796156	7.6
GOTERM_CC_DIRECT	GO:0010008~endosome membrane	8	2.2	0.052413704564529595					2.4			52
GOTERM_CC_DIRECT	GO:0030666~endocytic vesicle membrane	7	2	0.0012475135934179747					5.8			1.7
GOTERM_CC_DIRECT	GO:0030658~transport vesicle membrane	6	1.7	5.88451e+10					8.7			0.8
GOTERM_CC_DIRECT	GO:0030669~clathrin-coated endocytic vesicle membrane	6	1.7	8.40369e+11					8			1.1
GOTERM_CC_DIRECT	GO:0032588~trans-Golgi network membrane	6	1.7	0.0175922932861812					4			21
GOTERM_CC_DIRECT	GO:0001726~ruffle	6	1.7	0.02406304288415928		332	90	18224	3.7	0.999740595141237	0.3679134321372476	28
GOTERM_CC_DIRECT	GO:0012505~endomembrane system	6	1.7	0.056954372031701735		332	114	18224	2.9	0.9999999976741198	0.5948907577716305	55
GOTERM_CC_DIRECT	GO:0030315~T-tubule	5	1.4	0.004848971364779021		332	38	18224	7.2	0.8075270386616491	0.12830582468898533	6.4
GOTERM_CC_DIRECT	GO:0042612~MHC class I protein complex	4	1.1	8.79187e+11					20			1.2
GOTERM_CC_DIRECT	GO:0031674~I band	4	1.1	0.008032144486356932		332	23	18224	9.5	0.9350340013150775	0.17739401371255614	10
GOTERM_CC_DIRECT	GO:0032391~photoreceptor connecting cilium	4	1.1	0.029267658469876626		332	37	18224	5.9	0.9999576620142162	0.4113896357573863	33
GOTERM_CC_DIRECT	GO:0001725~stress fiber	4	1.1	0.07483050929118673		332	54	18224	4.1	0.9999999999964598	0.6666688509094991	65
GOTERM_CC_DIRECT	GO:0031093~platelet alpha granule lumen	4	1.1	0.07813045639327504		332	55	18224	4	0.9999999999989457	0.6537863343056847	66
GOTERM_CC_DIRECT	GO:0005903~brush border	4	1.1	0.09554808631339828		332	60	18224	3.7	0.9999999999999983	0.6908556425530046	71
GOTERM_CC_DIRECT	GO:0097449~astrocyte projection	2	0.6	0.07070163002595793		332	4	18224	27.4	0.9999999999839821	0.6606600619129477	63
												75
Cryptic (n=67)	Term	Count	%	PValue	Genes	List Total	Pop Hits	Pop Total	Fold Enrichment	Bonferroni	Benjamini	FDR
GOTERM_CC_DIRECT	GO:0005654~nucleoplasm	17	25.4	0.03280433278696489		66	2784	18224	1.7	0.9753343821486684	0.9753343821486684	31
GOTERM_CC_DIRECT	GO:0005802~trans-Golgi network	3	4.5	0.08485335842196266		66	136	18224	6.1	0.9999468544850016	0.9927099029500029	63

### Sheet: MF
supplementary Table 5: Results of the DAVID 6.8 database search regarding molecular function (MF)
Ligandom_MHC_I (n=53)	none found
Ligandom_MHC_II (n=123)	Term	Count	%	PValue	Genes	List Total	Pop Hits	Pop Total	Fold Enrichment	Bonferroni	Benjamini	FDR
GOTERM_MF_DIRECT	GO:0005515~protein binding	62	50.4	0.08584910943029099	K7ELE0_HUMAN, Q53G50_HUMAN, M0R344_HUMAN, UBAC1_HUMAN, A0A0D9SFD2_HUMAN, E5KTM5_HUMAN, A8K602_HUMAN, L0R6L1_HUMAN, MIB2_HUMAN, Q86VI7_HUMAN, A0A024QZH5_HUMAN, M0R172_HUMAN, A0A140VK43_HUMAN, DTX2_HUMAN, Q6NUN2_HUMAN, D6RD31_HUMAN, FANCG_HUMAN, A0A024R0X1_HUMAN, ENL_HUMAN, H7BZ95_HUMAN, A0A140VK64_HUMAN, Q53NU8_HUMAN, E5RFY0_HUMAN, E5RI22_HUMAN, A0A0A0MSZ9_HUMAN, K7ER23_HUMAN, M4K3_HUMAN, MX2_HUMA…	104	8785	16881	1.1	0.9999999928757637	0.9765281314883311	6.8
GOTERM_MF_DIRECT	GO:0016874~ligase activity	7	5.7	0.006216428942331954	C9J6M1_HUMAN, Q9BVY4_HUMAN, C9JY61_HUMAN, D6RAZ0_HUMAN, MIB2_HUMAN, C9JF39_HUMAN, DTX2_HUMAN, F8WCG2_HUMAN, A0AVN2_HUMAN, C9JVC8_HUMAN, Q4FEB4_HUMAN, K7ER23_HUMAN, D6RDI1_HUMAN, C9JS11_HUMAN, D6RHY5_HUMAN, D6RE96_HUMAN, A8K228_HUMAN, E7ET89_HUMAN, A0A087X0C6_HUMAN, RAG1_HUMAN, KBL_HUMAN, D6RFJ2_HUMAN, M9T4I7_HUMAN, Q4FEB2_HUMAN, H7BZ75_HUMAN, C9JEH4_HUMAN, C9IYX1_HUMAN, Q9BYY2_HUMAN, Q4ZH49_HUMAN…	104	270	16881	4.2	0.7283630264098915	0.4788119594713358	7.6
GOTERM_MF_DIRECT	GO:0016787~hydrolase activity	5	4.1	0.02953237281914147	Q6PJ10_HUMAN, M0R218_HUMAN, PRPK_HUMAN, B1AHL9_HUMAN, Q86VI7_HUMAN, ATHL1_HUMAN, Q5JZ02_HUMAN, OCRL_HUMAN, Q5BQ99_HUMAN, Q504W7_HUMAN, KLK13_HUMAN, PLPL5_HUMAN, B5BUM9_HUMAN, L8ECM6_HUMAN, Q5BQ97_HUMAN, A0A024R1Z9_HUMAN, Q5BQ95_HUMAN	104	191	16881	4.2	0.9980987464725963	0.8761165349227832	3.2
GOTERM_MF_DIRECT	GO:0005520~insulin-like growth factor binding	3	2.4	0.005292719284863314	NOV_HUMAN, KAZD1_HUMAN, B3FHX2_HUMAN, Q6FHL8_HUMAN, Q5M8T4_HUMAN, CTGF_HUMAN, A0A024R9J4_HUMAN	104	18	16881	27.1	0.6701495953298207	0.6701495953298207	6.5
GOTERM_MF_DIRECT	GO:0003777~microtubule motor activity	3	2.4	0.08578250481676018	H7C506_HUMAN, KIF2A_HUMAN, A0A140VJI6_HUMAN, DYH1_HUMAN, D6R9M0_HUMAN, D6RD93_HUMAN, KI26A_HUMAN, H7C563_HUMAN, B0AZS5_HUMAN, C9JFF0_HUMAN, H0Y8H2_HUMAN	104	80	16881	6.1	0.9999999927664521	0.9907777298551371	6.8
Neoantigenic (n=357)	Term	Count	%	PValue	Genes	List Total	Pop Hits	Pop Total	Fold Enrichment	Bonferroni	Benjamini	FDR
GOTERM_MF_DIRECT	GO:0005524~ATP binding	39	10.9	0.022897646311181793		309	1495	16881	1.4	0.999998570531692	0.8140497286653737	29
GOTERM_MF_DIRECT	GO:0005509~calcium ion binding	22	6.2	0.022704774934432643		309	717	16881	1.7	0.9999983968418702	0.8513587050350541	29
GOTERM_MF_DIRECT	GO:0004674~protein serine/threonine kinase activity	13	3.6	0.043937162117497576		309	376	16881	1.9	0.9999999999954015	0.9068186262688078	48
GOTERM_MF_DIRECT	GO:0098641~cadherin binding involved in cell-cell adhesion	11	3.1	0.040700453795372515		309	290	16881	2.1	0.9999999999672348	0.9105580441439796	46
GOTERM_MF_DIRECT	GO:0042605~peptide antigen binding	8	2.2	5.35765e+08					15.6			0.00079
GOTERM_MF_DIRECT	GO:0016887~ATPase activity	8	2.2	0.05099901372151747		309	183	16881	2.4	0.999999999999938	0.9206900569390433	54
GOTERM_MF_DIRECT	GO:0005215~transporter activity	8	2.2	0.07746897997553727		309	202	16881	2.2	1.0	0.9464977839791526	69
GOTERM_MF_DIRECT	GO:0001618~virus receptor activity	7	2	0.0017299458733675617					5.5			2.5
GOTERM_MF_DIRECT	GO:0051015~actin filament binding	7	2	0.034132045112144724		309	132	16881	2.9	0.9999999982732991	0.8937430231128243	40
GOTERM_MF_DIRECT	GO:0032395~MHC class II receptor activity	6	1.7	5.05883e+09					21.9			0.0074
GOTERM_MF_DIRECT	GO:0005085~guanyl-nucleotide exchange factor activity	6	1.7	0.06506405173825588		309	118	16881	2.8	1.0	0.9261613081232526	63
GOTERM_MF_DIRECT	GO:0003777~microtubule motor activity	5	1.4	0.058526832974908995		309	80	16881	3.4	0.9999999999999994	0.918147907341151	59
GOTERM_MF_DIRECT	GO:0043621~protein self-association	4	1.1	0.05136113493993911		309	46	16881	4.8	0.9999999999999504	0.9052483074440199	54
GOTERM_MF_DIRECT	GO:0005518~collagen binding	4	1.1	0.09650906435900997		309	60	16881	3.6	1.0	0.9688375897410966	78
GOTERM_MF_DIRECT	GO:0046977~TAP binding	3	0.8	9.83465e+11					54.6			1.4
GOTERM_MF_DIRECT	GO:0030881~beta-2-microglobulin binding	3	0.8	0.01636964075781915					14.9			22
GOTERM_MF_DIRECT	GO:0050321~tau-protein kinase activity	3	0.8	0.01940936334341533		309	12	16881	13.7	0.9999886661333799	0.8501248320051109	25
Cryptic (n=67)	Term	Count	%	PValue	Genes	List Total	Pop Hits	Pop Total	Fold Enrichment	Bonferroni	Benjamini	FDR
GOTERM_MF_DIRECT	GO:0005524~ATP binding	12	17.9	0.011870463182022332		59	1495	16881	2.3	0.8143233643248797	0.42950424204739457	13
GOTERM_MF_DIRECT	GO:0046872~metal ion binding	12	17.9	0.09191027432081117		59	2069	16881	1.7	0.9999987521699428	0.8565853112713455	68
GOTERM_MF_DIRECT	GO:0004672~protein kinase activity	6	9	0.007708616142669461		59	359	16881	4.8	0.664161817692366	0.664161817692366	8.7
GOTERM_MF_DIRECT	GO:0004713~protein tyrosine kinase activity	4	6	0.010760876199650679		59	133	16881	8.6	0.7824890829673178	0.5336193432048428	12
GOTERM_MF_DIRECT	GO:0005088~Ras guanyl-nucleotide exchange factor activity	3	4.5	0.05941500830964671		59	115	16881	7.5	0.9998225302637853	0.7629423086291817	52
GOTERM_MF_DIRECT	GO:0004716~receptor signaling protein tyrosine kinase activity	2	3	0.033840657720354064		59	10	16881	57.2	0.9922039461963068	0.7028548083855047	33
GOTERM_MF_DIRECT	GO:0016805~dipeptidase activity	2	3	0.04377156529840589		59	13	16881	44	0.9981836765290311	0.7169659805171875	41
